# When Two Plus Four Does Not Equal Six: Combining Computational and Functional Evidence to Classify BRCA1 Key Domain Missense Substitutions

**DOI:** 10.1101/2024.10.09.24315186

**Authors:** Scott T. Pew, Madison B. Wiffler, Alun Thomas, Julie L. Boyle, Melissa S. Cline, Nicola J. Camp, David E. Goldgar, Sean V. Tavtigian

## Abstract

Classification of genetic variants remains an obstacle to realizing the full potential of clinical genetic sequencing. Because of their ability to interrogate large numbers of variants, multiplexed assays of variant effect (MAVEs) and computational tools are viewed as a critical part of the solution to variant classification uncertainty. However, the (joint) performance of these assays and tools on novel variants has not been established. Transformation of the qualitative classification guidelines developed by the American College of Medical Genetics and Genomics (ACMG) into a quantitative Bayesian point system enables empirical validation of strength of evidence assigned to evidence criteria. Here, we derived a maximum likelihood estimate (MLE) model that converts frequentist odds ratios calculated from case-control data to proportions pathogenic and applied this model to functional assays, alone and in combination with computational tools across several domains of *BRCA1*. Furthermore, we defined exceptionally conserved ancestral residues (ECARs) and interrogated the performance of assays and tools at these residues in *BRCA1*. We found that missense substitutions in *BRCA1* that fall at ECARs are disproportionately likely to be pathogenic with effect sizes similar to that of protein truncating variants. In contrast, for substitutions falling at non-ECAR positions, concordant predictions of pathogenicity from functional assay and computational tool often fail to meet the additive assumptions of strength in ACMG guidelines. Thus, collectively, we conclude that strengths of evidence assigned by expert opinion in the ACMG guidelines are not universally applicable and require empirical validation.
