## Supplemental Spreadsheet for "When Two Plus Four Does Not Equal Six: Combining Computational and Functional Evidence to Classify BRCA1 Key Domain Missense Substitutions"

aa_pos	aa_ref	aa_alt	AGVGD_class	AlphaMissense_score	BayesDel_noAF_score	MutPred2_score	REVEL_score	VEST4_score
24	C	W	65	0.9977	0.432133	0.921	0.886	0.877
24	C	F	65	0.9935	0.55479	0.9	0.961	0.896
24	C	S	65	0.9983	0.554794	0.858	0.951	0.962
24	C	Y	65	0.9956	0.554777	0.877	0.946	0.942
24	C	G	65	0.9929	0.561294	0.902	0.947	0.96
24	C	R	65	0.9994	0.561289	0.92	0.94	0.972
27	C	W	65	0.9971	0.501262	0.726	0.929	0.884
27	C	F	65	0.9898	0.536897	0.623	0.957	0.875
27	C	S	65	0.9941	0.480594	0.532	0.95	0.848
27	C	Y	65	0.9955	0.535778	0.589	0.953	0.907
27	C	G	65	0.9832	0.537243	0.638	0.953	0.922
27	C	R	65	0.9984	0.541763	0.693	0.946	0.908
39	C	W	65	0.9945	0.557186	0.857	0.926	0.894
39	C	F	65	0.9928	0.570783	0.827	0.941	0.884
39	C	S	65	0.9966	0.570716	0.777	0.909	0.97
39	C	Y	65	0.9926	0.57077	0.797	0.932	0.944
39	C	G	65	0.9735	0.573647	0.837	0.94	0.969
39	C	R	65	0.9978	0.573645	0.878	0.934	0.957
41	H	Q	15	0.9964	0.557227	0.585	0.87	0.876
41	H	L	65	0.9849	0.570694	0.757	0.957	0.842
41	H	R	25	0.9824	0.570687	0.69	0.964	0.882
41	H	P	65	0.9886	0.570766	0.831	0.952	0.868
41	H	Y	65	0.9728	0.571641	0.608	0.902	0.857
41	H	D	65	0.9926	0.575114	0.772	0.927	0.873
41	H	N	65	0.9779	0.316993	0.634	0.865	0.868
44	C	W	65	0.9971	0.575114	0.911	0.933	0.91
44	C	F	65	0.9946	0.570783	0.886	0.933	0.871
44	C	S	65	0.9964	0.570716	0.814	0.925	0.935
44	C	Y	65	0.9965	0.57077	0.864	0.853	0.932
44	C	G	65	0.9881	0.568417	0.87	0.955	0.964
44	C	R	65	0.9983	0.573184	0.901	0.951	0.964
47	C	W	65	0.9969	0.530417	0.84	0.881	0.939
47	C	F	65	0.9945	0.570324	0.75	0.917	0.914
47	C	S	65	0.9969	0.556257	0.69	0.905	0.964
47	C	Y	65	0.9974	0.570323	0.798	0.919	0.973
47	C	G	65	0.9925	0.578201	0.79	0.94	0.987
47	C	R	65	0.9984	0.578192	0.83	0.938	0.977
61	C	W	65	0.9958	0.544172	0.82	0.907	0.896
61	C	F	65	0.9875	0.557653	0.731	0.956	0.892
61	C	S	65	0.9979	0.557585	0.654	0.922	0.96
61	C	Y	65	0.9922	0.557649	0.701	0.96	0.925
61	C	G	65	0.9904	0.565018	0.773	0.948	0.973
61	C	R	65	0.9991	0.565014	0.788	0.956	0.975
64	C	W	65	0.9941	0.546141	0.803	0.937	0.971
64	C	F	65	0.9881	0.557109	0.772	0.947	0.904
64	C	S	65	0.9961	0.55711	0.625	0.922	0.982
64	C	Y	65	0.9929	0.557106	0.748	0.954	0.95
64	C	G	65	0.9729	0.564009	0.757	0.947	0.984
64	C	R	65	0.9965	0.564551	0.815	0.938	0.991
1685	T	I	65	0.9339	0.391819	0.748	0.88	0.905
1685	T	S	55	0.1852	0.239202	0.4	0.814	0.806
1685	T	N	55	0.4749	0.145814	0.714	0.796	0.842
1685	T	A	55	0.523	0.363421	0.627	0.882	0.875
1685	T	P	35	0.785	0.381175	0.834	0.874	0.816
1686	H	Q	15	0.9361	0.336017	0.712	0.864	0.925
1686	H	L	65	0.7403	0.374889	0.849	0.905	0.915
1686	H	R	25	0.9307	0.378152	0.791	0.905	0.928
1686	H	P	65	0.9733	0.378995	0.894	0.915	0.933
1686	H	Y	65	0.5629	0.359631	0.727	0.846	0.911
1686	H	D	65	0.9197	0.38941	0.869	0.897	0.91
1686	H	N	65	0.6996	0.143736	0.739	0.805	0.918
1700	T	I	65	0.9575	0.39535	0.669	0.833	0.878
1700	T	R	65	0.962	0.41583	0.801	0.822	0.895
1700	T	K	65	0.9525	0.413868	0.786	0.817	0.876
1700	T	S	55	0.7694	0.326587	0.367	0.781	0.787
1700	T	A	55	0.9022	0.410708	0.515	0.837	0.835
1700	T	P	35	0.918	0.422797	0.799	0.84	0.806
1718	W	C	65	0.9803	0.537591	0.828	0.937	0.849
1718	W	L	55	0.847	0.554136	0.723	0.933	0.777
1718	W	S	65	0.9365	0.51838	0.84	0.914	0.887
1718	W	G	65	0.8931	0.526195	0.789	0.905	0.833
1718	W	R	65	0.9925	0.559565	NA	0.915	0.933
1753	R	S	65	0.9788	0.338922	0.639	0.709	0.83
1753	R	I	65	0.904	0.362472	0.641	0.768	0.726
1753	R	T	65	0.9447	0.355584	0.661	0.753	0.832
1753	R	K	25	0.5317	0.359929	0.436	0.714	0.742
1753	R	G	65	0.9166	0.358682	0.692	0.831	0.877
1837	W	C	65	0.9903	0.52822	0.894	0.862	0.849
1837	W	L	55	0.9145	0.506255	0.848	0.859	0.777
1837	W	S	65	0.9796	0.522307	0.904	0.854	0.886
1837	W	G	65	0.9091	0.533023	0.886	0.888	0.822
1837	W	R	65	0.9976	0.533019	0.912	0.9	0.904
